# An unsupervised machine learning approach to predict recovery from traumatic spinal cord injury

**DOI:** 10.1101/2023.09.26.23295361

**Authors:** Sarah C. Brüningk, Lucie Bourguignon, Louis P. Lukas, EMSCI study group, Doris Maier, Rainer Abel, Norbert Weidner, Rüdiger Rupp, Fred Geisler, John L.K. Kramer, James Guest, Armin Curt, Catherine R. Jutzeler

**Affiliations:** Department of Health Sciences and Technology (D-HEST), ETH Zurich, Universitätstrasse 2, 8092 Zürich, Switzerland; Spinal Cord Injury Center, University Hospital Balgrist, University of Zurich, Switzerland; Spinal Cord Injury Center, Trauma Center Murnau, Murnau, Germany; Spinal Cord Injury Center, Klinikum Bayreuth, Bayreuth, Germany; Spinal Cord Injury Center, Heidelberg University Hospital, Heidelberg, Germany; University of Saskatchewan, Saskatchewan, Canada; International Collaboration on Repair Discoveries (ICORD), University of British Columbia, Canada; Djavad Mowafaghian Centre for Brain Health, University of British Columbia, Canada; Department of Anesthesiology, Pharmacology, and Therapeutics, Faculty of Medicine, and University of British Columbia, Canada; Hugill Centre for Anesthesia, University of British Columbia, Canada; The Miami Project to Cure Paralysis, Miller School of Medicine, The University of Miami, Miami, United States; Department of Neurological Surgery, Miller School of Medicine, The University of Miami, Miami, United States; Schulthess Clinic, Zurich, Switzerland

**Keywords:** K-nearest neighbour, kNN, spinal cord injury, machine learning, recovery prediction

## Abstract

**Background:** Neurological and functional recovery after traumatic spinal cord injury (SCI) is highly heterogeneous, challenging outcome predictions in rehabilitation and clinical trials. We propose k-nearest neighbour (k-NN) matching as a data-driven, interpretable solution.

**Methods:** This study used acute-phase International Standards for Neurological Classification of SCI exams to forecast 6-month recovery motor function as primary evaluation endpoint. Secondary endpoints included severity grade improvement, independent walking, and self-care ability. Different similarity metrics were explored for NN matching within 1267 patients from the European Multicenter Study about Spinal Cord Injury before validation in 411 patients from the Sygen trial.

**Results:** We obtained a population-wide root-mean-squared error (RMSE) in motor score sequence of 0.76(0.14, 2.77) and competitive functional score predictions (AUC_walker_=0.92, AUC_self-carer_=0.83). The validation cohort showed comparable results (RMSE = 0.75(0.13, 2.57), AUC_walker_=0.92). Prediction performance in AIS grade B and C patients (∼30%) showed the largest deviations from true recovery scores, in line with large SCI heterogeneity.

**Conclusions:** Our approach provides detailed predictions of neurological and functional recovery based on a highly interpretable unsupervised machine learning concept. The k-NN matching strategy further enables the integration of historical control data into the evaluation of clinical trials and provides a data-driven digital twin for recovery trajectory exploration.
