## Supplementary material for "An unsupervised machine learning approach to predict recovery from traumatic spinal cord injury": Table S1

### Sheet: Sheet 1 - TableS1
TableS1
Model names are save as follows: "Twin_" + optionsl reference pool subgrouping (age_sex, aisa, nli) + similarity metric (LEMS, MeanScBlNLI, RMSE, NN_MS, NN_MS_SS) + agglomeration type (mean, median)
Model	AIS A - ROCAUC (1vsRest)	AIS B - ROCAUC (1vsRest)	AIS C - ROCAUC (1vsRest)	AIS D - ROCAUC (1vsRest)	AIS E - ROCAUC (1vsRest)	ROCAUC Mean all AIS grades (1vsRest)	AIS A ROCAUC min1impr	AIS B ROCAUC min1impr	AIS C ROCAUC min1impr	Walker ROCAUC	Walker relAUPRC	Walker prev	Self-Carer ROCAUC	Self-Carer refAUPRC	Self-Carer prev
Twin_age_sex_NN_MS_KNN_20__median	0.807615	0.603801	0.688059	0.846543	0.806794	0.750562	0.650563	0.509318	0.710536	0.893952	2.43731	0.35492	0.862516	1.52729	0.571549
Twin_age_sex_NN_MS_KNN_20__mean	0.807615	0.603801	0.688059	0.846543	0.806794	0.750562	0.650563	0.509318	0.710536	0.893952	2.43731	0.35492	0.862516	1.52729	0.571549
Twin_age_sex_NN_MS_KNN_10__median	0.791646	0.593426	0.670524	0.844443	0.769273	0.733862	0.635257	0.532507	0.692857	0.885704	2.38927	0.35492	0.847958	1.47581	0.571549
Twin_age_sex_NN_MS_KNN_10__mean	0.791646	0.593426	0.670524	0.844443	0.769273	0.733862	0.635257	0.532507	0.692857	0.885704	2.38927	0.35492	0.847958	1.47581	0.571549
Twin_age_sex_NN_MS_SS_KNN_20__mean	0.898879	0.59299	0.642417	0.875675	0.873099	0.776612	0.674371	0.584209	0.735179	0.907163	2.35439	0.35492	0.846886	1.5111	0.571549
Twin_age_sex_NN_MS_SS_KNN_20__median	0.898879	0.59299	0.642417	0.875675	0.873099	0.776612	0.674371	0.584209	0.735179	0.907163	2.35439	0.35492	0.846886	1.5111	0.571549
Twin_age_sex_aisa_NN_MS_KNN_20__median	0.916334	0.750132	0.734378	0.900661	0.815371	0.823375	0.62334	0.511279	0.54192	0.912417	2.43659	0.35492	0.845459	1.49315	0.571549
Twin_age_sex_aisa_NN_MS_KNN_20__mean	0.916334	0.750132	0.734378	0.900661	0.815371	0.823375	0.62334	0.511279	0.54192	0.912417	2.43659	0.35492	0.845459	1.49315	0.571549
Twin_age_sex_aisa_NN_MS_KNN_10__median	0.905857	0.723619	0.724288	0.895355	0.774444	0.804713	0.587181	0.483046	0.582589	0.908372	2.39667	0.35492	0.843473	1.4625	0.571549
Twin_age_sex_aisa_NN_MS_KNN_10__mean	0.905857	0.723619	0.724288	0.895355	0.774444	0.804713	0.587181	0.483046	0.582589	0.908372	2.39667	0.35492	0.843473	1.4625	0.571549
Twin_age_sex_aisa_NN_MS_SS_KNN_20__mean	0.920822	0.740934	0.743129	0.905262	0.813174	0.824664	0.655448	0.505885	0.524643	0.917775	2.42378	0.35492	0.842929	1.49856	0.571549
Twin_age_sex_aisa_NN_MS_SS_KNN_20__median	0.920822	0.740934	0.743129	0.905262	0.813174	0.824664	0.655448	0.505885	0.524643	0.917775	2.42378	0.35492	0.842929	1.49856	0.571549
Twin_age_sex_NN_MS_SS_KNN_10__median	0.894424	0.569006	0.626924	0.866283	0.847221	0.760771	0.649259	0.579515	0.696473	0.893713	2.29655	0.35492	0.842786	1.48256	0.571549
Twin_age_sex_NN_MS_SS_KNN_10__mean	0.894424	0.569006	0.626924	0.866283	0.847221	0.760771	0.649259	0.579515	0.696473	0.893713	2.29655	0.35492	0.842786	1.48256	0.571549
Twin_age_sex_aisa_nli_NN_MS_KNN_20__mean	0.854465	0.643986	0.658045	0.834642	0.63732	0.725692	0.581557	0.571178	0.488884	0.847713	2.17778	0.35492	0.842143	1.48509	0.571549
Twin_age_sex_aisa_nli_NN_MS_KNN_20__median	0.854465	0.643986	0.658045	0.834642	0.63732	0.725692	0.581557	0.571178	0.488884	0.847713	2.17778	0.35492	0.842143	1.48509	0.571549
Twin_age_sex_aisa_nli_NN_MS_KNN_10__mean	0.855162	0.633252	0.641495	0.838139	0.65391	0.724392	0.585842	0.555275	0.518571	0.853436	2.1774	0.35492	0.841721	1.47638	0.571549
Twin_age_sex_aisa_nli_NN_MS_KNN_10__median	0.855162	0.633252	0.641495	0.838139	0.65391	0.724392	0.585842	0.555275	0.518571	0.853436	2.1774	0.35492	0.841721	1.47638	0.571549
Twin_age_sex_aisa_nli_NN_MS_SS_KNN_10__mean	0.874998	0.631513	0.663512	0.850879	0.682234	0.740627	0.605599	0.574121	0.538125	0.863919	2.18634	0.35492	0.840257	1.47896	0.571549
Twin_age_sex_aisa_nli_NN_MS_SS_KNN_10__median	0.874998	0.631513	0.663512	0.850879	0.682234	0.740627	0.605599	0.574121	0.538125	0.863919	2.18634	0.35492	0.840257	1.47896	0.571549
Twin_age_sex_aisa_nli_NN_MS_SS_KNN_20__mean	0.866774	0.637586	0.655932	0.843081	0.665526	0.73378	0.595082	0.575662	0.496429	0.858637	2.18415	0.35492	0.839768	1.4802	0.571549
Twin_age_sex_aisa_nli_NN_MS_SS_KNN_20__median	0.866774	0.637586	0.655932	0.843081	0.665526	0.73378	0.595082	0.575662	0.496429	0.858637	2.18415	0.35492	0.839768	1.4802	0.571549
Twin_age_sex_aisa_NN_MS_SS_KNN_10__mean	0.917089	0.716264	0.722537	0.903494	0.83104	0.818085	0.647817	0.521998	0.549732	0.914697	2.39427	0.35492	0.839342	1.46896	0.571549
Twin_age_sex_aisa_NN_MS_SS_KNN_10__median	0.917089	0.716264	0.722537	0.903494	0.83104	0.818085	0.647817	0.521998	0.549732	0.914697	2.39427	0.35492	0.839342	1.46896	0.571549
Twin_aisa_NN_MS_KNN_20__mean	0.92391	0.723089	0.773329	0.916499	0.823015	0.831968	0.664436	0.582948	0.775312	0.924336	2.44477	0.35492	0.834661	1.4492	0.571549
Twin_aisa_NN_MS_KNN_20__median	0.92391	0.723089	0.773329	0.916499	0.823015	0.831968	0.664436	0.582948	0.775312	0.924336	2.44477	0.35492	0.834661	1.4492	0.571549
Twin_nli_MeanScBlNLI_SCtol0.5_scDoubleFalse_mean	0.820223	0.670678	0.713941	0.841893	0.713506	0.752048	0.682324	0.589814	0.676205	0.886401	2.35044	0.353288	0.833744	1.47908	0.570101
Twin_nli_MeanScBlNLI_SCtol0.5_scDoubleFalse_median	0.820223	0.670678	0.713941	0.841893	0.713506	0.752048	0.682324	0.589814	0.676205	0.886401	2.35044	0.353288	0.833744	1.47908	0.570101
Twin_age_sex_aisa_nli_MeanScBlNLI_SCtol0.5_scDoubleFalse_median	0.851692	0.658007	0.681253	0.843221	0.624411	0.731717	0.553457	0.54918	0.590536	0.87714	2.23966	0.35034	0.832404	1.45799	0.56766
Twin_age_sex_aisa_nli_MeanScBlNLI_SCtol0.5_scDoubleFalse_mean	0.851692	0.658007	0.681253	0.843221	0.624411	0.731717	0.553457	0.54918	0.590536	0.87714	2.23966	0.35034	0.832404	1.45799	0.56766
Twin_aisa_nli_NN_MS_SS_KNN_20__median	0.913348	0.754679	0.703008	0.881849	0.71419	0.793415	0.651798	0.580076	0.511027	0.894789	2.23558	0.35492	0.829169	1.44094	0.571549
Twin_aisa_nli_NN_MS_SS_KNN_20__mean	0.913348	0.754679	0.703008	0.881849	0.71419	0.793415	0.651798	0.580076	0.511027	0.894789	2.23558	0.35492	0.829169	1.44094	0.571549
Twin_aisa_NN_MS_KNN_10__mean	0.926134	0.716434	0.767553	0.910474	0.731292	0.810378	0.672389	0.641096	0.755089	0.910778	2.39786	0.35492	0.829098	1.4476	0.571549
Twin_aisa_NN_MS_KNN_10__median	0.926134	0.716434	0.767553	0.910474	0.731292	0.810378	0.672389	0.641096	0.755089	0.910778	2.39786	0.35492	0.829098	1.4476	0.571549
Twin_NN_MS_KNN_20__mean	0.826746	0.643042	0.683733	0.862531	0.857167	0.774644	0.655492	0.631778	0.722455	0.892035	2.40172	0.35492	0.828815	1.45331	0.571549
Twin_NN_MS_KNN_20__median	0.826746	0.643042	0.683733	0.862531	0.857167	0.774644	0.655492	0.631778	0.722455	0.892035	2.40172	0.35492	0.828815	1.45331	0.571549
Twin_age_sex_aisa_nli_LEMS_SCtol5_scDoubleFalse_median	0.868761	0.681608	0.680966	0.84816	0.631916	0.742282	0.596123	0.575942	0.599018	0.878015	2.2948	0.348936	0.827542	1.47256	0.568143
Twin_age_sex_aisa_nli_LEMS_SCtol5_scDoubleFalse_mean	0.868761	0.681608	0.680966	0.84816	0.631916	0.742282	0.596123	0.575942	0.599018	0.878015	2.2948	0.348936	0.827542	1.47256	0.568143
Twin_age_sex_nli_MeanScBlNLI_SCtol0.5_scDoubleFalse_median	0.77981	0.624973	0.655401	0.787583	0.61813	0.693179	0.654822	0.557237	0.625759	0.828818	2.09843	0.350937	0.826625	1.4343	0.567775
Twin_age_sex_nli_MeanScBlNLI_SCtol0.5_scDoubleFalse_mean	0.77981	0.624973	0.655401	0.787583	0.61813	0.693179	0.654822	0.557237	0.625759	0.828818	2.09843	0.350937	0.826625	1.4343	0.567775
Twin_NN_MS_KNN_10__mean	0.827705	0.635632	0.688745	0.845343	0.812727	0.76203	0.65876	0.619378	0.745491	0.873629	2.35329	0.35492	0.825662	1.4397	0.571549
Twin_NN_MS_KNN_10__median	0.827705	0.635632	0.688745	0.845343	0.812727	0.76203	0.65876	0.619378	0.745491	0.873629	2.35329	0.35492	0.825662	1.4397	0.571549
Twin_aisa_nli_NN_MS_SS_KNN_10__median	0.915966	0.740398	0.698164	0.882684	0.744527	0.796348	0.656682	0.587852	0.543973	0.89769	2.26494	0.35492	0.82454	1.42586	0.571549
Twin_aisa_nli_NN_MS_SS_KNN_10__mean	0.915966	0.740398	0.698164	0.882684	0.744527	0.796348	0.656682	0.587852	0.543973	0.89769	2.26494	0.35492	0.82454	1.42586	0.571549
Twin_aisa_NN_MS_SS_KNN_20__median	0.925956	0.75332	0.762946	0.918407	0.824317	0.836989	0.686792	0.604386	0.693661	0.919932	2.37663	0.35492	0.82373	1.43098	0.571549
Twin_aisa_NN_MS_SS_KNN_20__mean	0.925956	0.75332	0.762946	0.918407	0.824317	0.836989	0.686792	0.604386	0.693661	0.919932	2.37663	0.35492	0.82373	1.43098	0.571549
Twin_nli_NN_MS_SS_KNN_20__mean	0.875024	0.619587	0.635597	0.864268	0.778601	0.754615	0.662654	0.629536	0.694018	0.878799	2.21563	0.35492	0.823704	1.44724	0.571549
Twin_nli_NN_MS_SS_KNN_20__median	0.875024	0.619587	0.635597	0.864268	0.778601	0.754615	0.662654	0.629536	0.694018	0.878799	2.21563	0.35492	0.823704	1.44724	0.571549
Twin_nli_NN_MS_KNN_20__mean	0.793147	0.633151	0.681269	0.822846	0.778719	0.741826	0.658212	0.607818	0.69692	0.864723	2.27913	0.35492	0.823607	1.44052	0.571549
Twin_nli_NN_MS_KNN_20__median	0.793147	0.633151	0.681269	0.822846	0.778719	0.741826	0.658212	0.607818	0.69692	0.864723	2.27913	0.35492	0.823607	1.44052	0.571549
Twin_NN_MS_SS_KNN_20__median	0.91365	0.635207	0.707519	0.899887	0.840841	0.799421	0.70428	0.631638	0.739911	0.906897	2.34928	0.35492	0.822757	1.44759	0.571549
Twin_NN_MS_SS_KNN_20__mean	0.91365	0.635207	0.707519	0.899887	0.840841	0.799421	0.70428	0.631638	0.739911	0.906897	2.34928	0.35492	0.822757	1.44759	0.571549
Twin_aisa_nli_NN_MS_KNN_10__median	0.899813	0.731033	0.699223	0.870553	0.675407	0.775206	0.60958	0.593176	0.54558	0.891896	2.26908	0.35492	0.822234	1.4205	0.571549
Twin_aisa_nli_NN_MS_KNN_10__mean	0.899813	0.731033	0.699223	0.870553	0.675407	0.775206	0.60958	0.593176	0.54558	0.891896	2.26908	0.35492	0.822234	1.4205	0.571549
Twin_nli_NN_MS_SS_KNN_10__median	0.888749	0.616494	0.652554	0.872313	0.764471	0.758916	0.674997	0.631148	0.697187	0.885117	2.22932	0.35492	0.822046	1.43088	0.571549
Twin_nli_NN_MS_SS_KNN_10__mean	0.888749	0.616494	0.652554	0.872313	0.764471	0.758916	0.674997	0.631148	0.697187	0.885117	2.22932	0.35492	0.822046	1.43088	0.571549
Twin_aisa_nli_NN_MS_KNN_20__mean	0.903833	0.751063	0.702538	0.876342	0.724149	0.791585	0.62945	0.571669	0.493482	0.889747	2.25391	0.35492	0.821526	1.43244	0.571549
Twin_aisa_nli_NN_MS_KNN_20__median	0.903833	0.751063	0.702538	0.876342	0.724149	0.791585	0.62945	0.571669	0.493482	0.889747	2.25391	0.35492	0.821526	1.43244	0.571549
Twin_aisa_NN_MS_SS_KNN_10__mean	0.924919	0.719009	0.757709	0.91332	0.814029	0.825797	0.688669	0.584699	0.713393	0.909097	2.32418	0.35492	0.819825	1.41883	0.571549
Twin_aisa_NN_MS_SS_KNN_10__median	0.924919	0.719009	0.757709	0.91332	0.814029	0.825797	0.688669	0.584699	0.713393	0.909097	2.32418	0.35492	0.819825	1.41883	0.571549
Twin_aisa_nli_MeanScBlNLI_SCtol0.5_scDoubleFalse_median	0.904506	0.739171	0.729956	0.868537	0.706809	0.789796	0.635196	0.568726	0.53875	0.879947	2.22157	0.351648	0.816771	1.42591	0.569492
Twin_aisa_nli_MeanScBlNLI_SCtol0.5_scDoubleFalse_mean	0.904506	0.739171	0.729956	0.868537	0.706809	0.789796	0.635196	0.568726	0.53875	0.879947	2.22157	0.351648	0.816771	1.42591	0.569492
Twin_age_sex_nli_NN_MS_KNN_10__median	0.755516	0.576138	0.620834	0.764958	0.682274	0.679944	0.635509	0.473658	0.688571	0.810796	2.03487	0.35492	0.816366	1.42777	0.571549
Twin_age_sex_nli_NN_MS_KNN_10__mean	0.755516	0.576138	0.620834	0.764958	0.682274	0.679944	0.635509	0.473658	0.688571	0.810796	2.03487	0.35492	0.816366	1.42777	0.571549
Twin_age_sex_aisa_nli_NN_MS_SS_KNN_3__mean	0.879093	0.581771	0.63501	0.838978	0.665119	0.719994	0.623392	0.562211	0.558527	0.854561	2.10596	0.355219	0.814933	1.40684	0.57203
Twin_age_sex_aisa_nli_NN_MS_SS_KNN_3__median	0.879093	0.581771	0.63501	0.838978	0.665119	0.719994	0.623392	0.562211	0.558527	0.854561	2.10596	0.355219	0.814933	1.40684	0.57203
Twin_nli_NN_MS_KNN_10__mean	0.79753	0.600094	0.661946	0.822112	0.713756	0.719088	0.660064	0.554435	0.678527	0.854454	2.24336	0.35492	0.814773	1.40079	0.571549
Twin_nli_NN_MS_KNN_10__median	0.79753	0.600094	0.661946	0.822112	0.713756	0.719088	0.660064	0.554435	0.678527	0.854454	2.24336	0.35492	0.814773	1.40079	0.571549
Twin_NN_MS_SS_KNN_10__median	0.911352	0.616528	0.688293	0.89361	0.830382	0.788033	0.704263	0.67038	0.708438	0.904425	2.33474	0.35492	0.814274	1.42286	0.571549
Twin_NN_MS_SS_KNN_10__mean	0.911352	0.616528	0.688293	0.89361	0.830382	0.788033	0.704263	0.67038	0.708438	0.904425	2.33474	0.35492	0.814274	1.42286	0.571549
Twin_age_sex_nli_LEMS_SCtol5_scDoubleFalse_mean	0.796137	0.65838	0.666375	0.799508	0.628058	0.709692	0.663619	0.554645	0.664598	0.840667	2.20291	0.351742	0.812448	1.43694	0.568878
Twin_age_sex_nli_LEMS_SCtol5_scDoubleFalse_median	0.796137	0.65838	0.666375	0.799508	0.628058	0.709692	0.663619	0.554645	0.664598	0.840667	2.20291	0.351742	0.812448	1.43694	0.568878
Twin_aisa_NN_MS_KNN_3__mean	0.908748	0.648014	0.702101	0.865317	0.621218	0.749079	0.622975	0.5241	0.70933	0.881586	2.21261	0.35492	0.811771	1.39778	0.571549
Twin_aisa_NN_MS_KNN_3__median	0.908748	0.648014	0.702101	0.865317	0.621218	0.749079	0.622975	0.5241	0.70933	0.881586	2.21261	0.35492	0.811771	1.39778	0.571549
Twin_age_sex_aisa_nli_NN_MS_KNN_3__mean	0.842929	0.593168	0.638118	0.833654	0.566542	0.694882	0.59144	0.584349	0.583393	0.852728	2.13141	0.35492	0.810964	1.39885	0.571549
Twin_age_sex_aisa_nli_NN_MS_KNN_3__median	0.842929	0.593168	0.638118	0.833654	0.566542	0.694882	0.59144	0.584349	0.583393	0.852728	2.13141	0.35492	0.810964	1.39885	0.571549
Twin_age_sex_aisa_NN_MS_SS_KNN_3__median	0.907308	0.623441	0.657267	0.872839	0.742014	0.760574	0.639238	0.549391	0.604911	0.882513	2.21478	0.355219	0.80927	1.38143	0.57203
Twin_age_sex_aisa_NN_MS_SS_KNN_3__mean	0.907308	0.623441	0.657267	0.872839	0.742014	0.760574	0.639238	0.549391	0.604911	0.882513	2.21478	0.355219	0.80927	1.38143	0.57203
Twin_age_sex_nli_NN_MS_SS_KNN_10__median	0.809422	0.574911	0.606149	0.798949	0.627664	0.683419	0.635048	0.552963	0.680759	0.811814	1.99745	0.35492	0.809001	1.42754	0.571549
Twin_age_sex_nli_NN_MS_SS_KNN_10__mean	0.809422	0.574911	0.606149	0.798949	0.627664	0.683419	0.635048	0.552963	0.680759	0.811814	1.99745	0.35492	0.809001	1.42754	0.571549
Twin_age_sex_aisa_NN_MS_KNN_3__median	0.895576	0.622472	0.667805	0.858403	0.611995	0.73125	0.573726	0.533768	0.645402	0.870218	2.23422	0.353833	0.808913	1.38056	0.571669
Twin_age_sex_aisa_NN_MS_KNN_3__mean	0.895576	0.622472	0.667805	0.858403	0.611995	0.73125	0.573726	0.533768	0.645402	0.870218	2.23422	0.353833	0.808913	1.38056	0.571669
Twin_age_sex_nli_NN_MS_KNN_20__mean	0.740729	0.566177	0.60811	0.726416	0.652331	0.658753	0.637221	0.491173	0.634955	0.759408	1.83393	0.35492	0.804413	1.42531	0.571549
Twin_age_sex_nli_NN_MS_KNN_20__median	0.740729	0.566177	0.60811	0.726416	0.652331	0.658753	0.637221	0.491173	0.634955	0.759408	1.83393	0.35492	0.804413	1.42531	0.571549
Twin_age_sex_NN_MS_SS_KNN_3__mean	0.885853	0.52813	0.603592	0.843956	0.727333	0.717773	0.654127	0.594297	0.645536	0.849293	2.08159	0.354676	0.802894	1.37758	0.571669
Twin_age_sex_NN_MS_SS_KNN_3__median	0.885853	0.52813	0.603592	0.843956	0.727333	0.717773	0.654127	0.594297	0.645536	0.849293	2.08159	0.354676	0.802894	1.37758	0.571669
Twin_nli_LEMS_SCtol5_scDoubleFalse_median	0.817625	0.668703	0.705175	0.855437	0.696982	0.748784	0.645817	0.593597	0.701161	0.888492	2.35988	0.353288	0.802496	1.45209	0.570464
Twin_nli_LEMS_SCtol5_scDoubleFalse_mean	0.817625	0.668703	0.705175	0.855437	0.696982	0.748784	0.645817	0.593597	0.701161	0.888492	2.35988	0.353288	0.802496	1.45209	0.570464
Twin_age_sex_nli_NN_MS_SS_KNN_20__mean	0.77503	0.566271	0.601296	0.758386	0.617508	0.663698	0.628451	0.521718	0.67808	0.76915	1.84001	0.35492	0.800815	1.42504	0.571549
Twin_age_sex_nli_NN_MS_SS_KNN_20__median	0.77503	0.566271	0.601296	0.758386	0.617508	0.663698	0.628451	0.521718	0.67808	0.76915	1.84001	0.35492	0.800815	1.42504	0.571549
Twin_age_sex_NN_MS_KNN_3__median	0.775898	0.524639	0.642845	0.812012	0.616258	0.674331	0.602766	0.571599	0.674107	0.86605	2.25337	0.353288	0.799817	1.36704	0.571308
Twin_age_sex_NN_MS_KNN_3__mean	0.775898	0.524639	0.642845	0.812012	0.616258	0.674331	0.602766	0.571599	0.674107	0.86605	2.25337	0.353288	0.799817	1.36704	0.571308
Twin_NN_MS_KNN_3__median	0.778216	0.591624	0.640564	0.827492	0.634755	0.69453	0.581705	0.583719	0.719464	0.872172	2.21308	0.35492	0.799258	1.37283	0.571549
Twin_NN_MS_KNN_3__mean	0.778216	0.591624	0.640564	0.827492	0.634755	0.69453	0.581705	0.583719	0.719464	0.872172	2.21308	0.35492	0.799258	1.37283	0.571549
Twin_age_sex_NN_MS_KNN_3_ClosestTwin__median	0.751124	0.569363	0.661784	0.740793	0.56287	0.657187	0.627442	0.620219	0.674241	0.814004	2.11603	0.344319	0.794452	1.37878	0.567333
Twin_age_sex_NN_MS_KNN_3_ClosestTwin__mean	0.751124	0.569363	0.661784	0.740793	0.56287	0.657187	0.627442	0.620219	0.674241	0.814004	2.11603	0.344319	0.794452	1.37878	0.567333
Twin_aisa_nli_LEMS_SCtol5_scDoubleFalse_median	0.903587	0.764989	0.716594	0.87046	0.699455	0.791017	0.606338	0.56158	0.537277	0.872852	2.1902	0.351397	0.794168	1.40629	0.56961
Twin_aisa_nli_LEMS_SCtol5_scDoubleFalse_mean	0.903587	0.764989	0.716594	0.87046	0.699455	0.791017	0.606338	0.56158	0.537277	0.872852	2.1902	0.351397	0.794168	1.40629	0.56961
Twin_age_sex_RMSEblNLI__median	0.777755	0.597836	0.604884	0.769853	0.522716	0.654609	0.589293	0.580076	0.685759	0.839546	2.27282	0.344828	0.792575	1.38756	0.569456
Twin_age_sex_RMSEblNLI__mean	0.777755	0.597836	0.604884	0.769853	0.522716	0.654609	0.589293	0.580076	0.685759	0.839546	2.27282	0.344828	0.792575	1.38756	0.569456
Twin_age_sex_nli_NN_MS_KNN_3__median	0.746211	0.558491	0.613691	0.776791	0.568095	0.652656	0.625304	0.514222	0.67	0.810912	2.0015	0.35492	0.791545	1.37137	0.571549
Twin_age_sex_nli_NN_MS_KNN_3__mean	0.746211	0.558491	0.613691	0.776791	0.568095	0.652656	0.625304	0.514222	0.67	0.810912	2.0015	0.35492	0.791545	1.37137	0.571549
Twin_aisa_nli_NN_MS_SS_KNN_3__mean	0.90366	0.648899	0.637791	0.857158	0.660567	0.741615	0.635587	0.56109	0.537768	0.859102	2.09263	0.35492	0.790808	1.35463	0.571549
Twin_aisa_nli_NN_MS_SS_KNN_3__median	0.90366	0.648899	0.637791	0.857158	0.660567	0.741615	0.635587	0.56109	0.537768	0.859102	2.09263	0.35492	0.790808	1.35463	0.571549
Twin_age_sex_nli_NN_MS_SS_KNN_3__mean	0.826207	0.548223	0.580656	0.812491	0.635781	0.680672	0.635596	0.569497	0.664107	0.806366	1.89339	0.355219	0.790353	1.3753	0.57203
Twin_age_sex_nli_NN_MS_SS_KNN_3__median	0.826207	0.548223	0.580656	0.812491	0.635781	0.680672	0.635596	0.569497	0.664107	0.806366	1.89339	0.355219	0.790353	1.3753	0.57203
Twin_aisa_nli_NN_MS_KNN_3__median	0.889418	0.636802	0.654153	0.84432	0.535297	0.711998	0.602827	0.544066	0.551696	0.849926	2.09913	0.35492	0.788213	1.35365	0.571549
Twin_aisa_nli_NN_MS_KNN_3__mean	0.889418	0.636802	0.654153	0.84432	0.535297	0.711998	0.602827	0.544066	0.551696	0.849926	2.09913	0.35492	0.788213	1.35365	0.571549
Twin_age_sex_aisa_NN_MS_KNN_3_ClosestTwin__mean	0.853122	0.648057	0.63745	0.804299	0.562197	0.701025	0.515389	0.604946	0.645446	0.82233	2.08802	0.344021	0.787788	1.36156	0.565481
Twin_age_sex_aisa_NN_MS_KNN_3_ClosestTwin__median	0.853122	0.648057	0.63745	0.804299	0.562197	0.701025	0.515389	0.604946	0.645446	0.82233	2.08802	0.344021	0.787788	1.36156	0.565481
Twin_age_sex_aisa_nli_RMSEblNLI__mean	0.825427	0.583903	0.614264	0.79703	0.566217	0.677368	0.55154	0.539793	0.644866	0.823729	2.04986	0.344319	0.786683	1.3682	0.567708
Twin_age_sex_aisa_nli_RMSEblNLI__median	0.825427	0.583903	0.614264	0.79703	0.566217	0.677368	0.55154	0.539793	0.644866	0.823729	2.04986	0.344319	0.786683	1.3682	0.567708
Twin_age_sex_aisa_RMSEblNLI__mean	0.865796	0.641837	0.62693	0.796238	0.531277	0.692415	0.515433	0.531666	0.639241	0.814716	2.10941	0.347676	0.785732	1.36918	0.569337
Twin_age_sex_aisa_RMSEblNLI__median	0.865796	0.641837	0.62693	0.796238	0.531277	0.692415	0.515433	0.531666	0.639241	0.814716	2.10941	0.347676	0.785732	1.36918	0.569337
Twin_nli_NN_MS_SS_KNN_3__median	0.875771	0.558703	0.605364	0.841734	0.697219	0.715758	0.656552	0.606978	0.670759	0.84003	2.04196	0.354377	0.785098	1.35029	0.571188
Twin_nli_NN_MS_SS_KNN_3__mean	0.875771	0.558703	0.605364	0.841734	0.697219	0.715758	0.656552	0.606978	0.670759	0.84003	2.04196	0.354377	0.785098	1.35029	0.571188
Twin_aisa_NN_MS_SS_KNN_3__mean	0.909759	0.656783	0.660273	0.88106	0.770997	0.775774	0.640011	0.616576	0.610938	0.865709	2.10458	0.35492	0.782837	1.33571	0.571549
Twin_aisa_NN_MS_SS_KNN_3__median	0.909759	0.656783	0.660273	0.88106	0.770997	0.775774	0.640011	0.616576	0.610938	0.865709	2.10458	0.35492	0.782837	1.33571	0.571549
Twin_nli_NN_MS_KNN_3__median	0.784174	0.583304	0.622573	0.800372	0.572449	0.672575	0.646295	0.553524	0.697411	0.835897	2.12503	0.355219	0.782441	1.34699	0.571188
Twin_nli_NN_MS_KNN_3__mean	0.784174	0.583304	0.622573	0.800372	0.572449	0.672575	0.646295	0.553524	0.697411	0.835897	2.12503	0.355219	0.782441	1.34699	0.571188
Twin_NN_MS_SS_KNN_3__mean	0.885265	0.564759	0.64022	0.857305	0.79048	0.747606	0.653153	0.626524	0.657768	0.864605	2.12108	0.35492	0.781159	1.342	0.571549
Twin_NN_MS_SS_KNN_3__median	0.885265	0.564759	0.64022	0.857305	0.79048	0.747606	0.653153	0.626524	0.657768	0.864605	2.12108	0.35492	0.781159	1.342	0.571549
Twin_age_sex_nli_NN_MS_KNN_3_ClosestTwin__mean	0.727329	0.563552	0.617396	0.743927	0.533723	0.637186	0.623175	0.550371	0.682679	0.797572	1.96647	0.348276	0.776706	1.35083	0.568594
Twin_age_sex_nli_NN_MS_KNN_3_ClosestTwin__median	0.727329	0.563552	0.617396	0.743927	0.533723	0.637186	0.623175	0.550371	0.682679	0.797572	1.96647	0.348276	0.776706	1.35083	0.568594
Twin_age_sex_aisa_nli_NN_MS_KNN_3_ClosestTwin__mean	0.821765	0.584931	0.605494	0.789593	0.532099	0.666776	0.586758	0.585541	0.625313	0.823226	2.03907	0.349523	0.775609	1.35088	0.568576
Twin_age_sex_aisa_nli_NN_MS_KNN_3_ClosestTwin__median	0.821765	0.584931	0.605494	0.789593	0.532099	0.666776	0.586758	0.585541	0.625313	0.823226	2.03907	0.349523	0.775609	1.35088	0.568576
Twin_nli_RMSEblNLI__median	0.804969	0.638665	0.616563	0.767663	0.547712	0.675115	0.684714	0.553454	0.668482	0.801629	2.13689	0.345095	0.774409	1.36495	0.567614
Twin_nli_RMSEblNLI__mean	0.804969	0.638665	0.616563	0.767663	0.547712	0.675115	0.684714	0.553454	0.668482	0.801629	2.13689	0.345095	0.774409	1.36495	0.567614
Twin_aisa_NN_MS_KNN_3_ClosestTwin__median	0.876776	0.620991	0.638306	0.797344	0.644121	0.715508	0.525768	0.571669	0.655804	0.813988	2.09463	0.347079	0.774289	1.37822	0.566265
Twin_aisa_NN_MS_KNN_3_ClosestTwin__mean	0.876776	0.620991	0.638306	0.797344	0.644121	0.715508	0.525768	0.571669	0.655804	0.813988	2.09463	0.347079	0.774289	1.37822	0.566265
Twin_age_sex_nli_RMSEblNLI__mean	0.758136	0.580358	0.593619	0.754609	0.567708	0.650886	0.608454	0.571178	0.665357	0.801098	1.98211	0.348616	0.77145	1.34135	0.568831
Twin_age_sex_nli_RMSEblNLI__median	0.758136	0.580358	0.593619	0.754609	0.567708	0.650886	0.608454	0.571178	0.665357	0.801098	1.98211	0.348616	0.77145	1.34135	0.568831
Twin_nli_NN_MS_KNN_3_ClosestTwin__median	0.776731	0.588275	0.629337	0.75201	0.573703	0.664011	0.657978	0.526201	0.693705	0.783319	2.01492	0.349356	0.766681	1.33663	0.566638
Twin_nli_NN_MS_KNN_3_ClosestTwin__mean	0.776731	0.588275	0.629337	0.75201	0.573703	0.664011	0.657978	0.526201	0.693705	0.783319	2.01492	0.349356	0.766681	1.33663	0.566638
Twin_aisa_nli_NN_MS_KNN_3_ClosestTwin__median	0.878162	0.620416	0.636144	0.781919	0.538467	0.691021	0.618794	0.549671	0.593259	0.799433	1.93928	0.348014	0.764293	1.32666	0.568339
Twin_aisa_nli_NN_MS_KNN_3_ClosestTwin__mean	0.878162	0.620416	0.636144	0.781919	0.538467	0.691021	0.618794	0.549671	0.593259	0.799433	1.93928	0.348014	0.764293	1.32666	0.568339
Twin_aisa_nli_RMSEblNLI__median	0.884525	0.650183	0.622811	0.799664	0.548979	0.701232	0.600796	0.54911	0.595759	0.800355	2.00362	0.34318	0.758999	1.32174	0.56658
Twin_aisa_nli_RMSEblNLI__mean	0.884525	0.650183	0.622811	0.799664	0.548979	0.701232	0.600796	0.54911	0.595759	0.800355	2.00362	0.34318	0.758999	1.32174	0.56658
Twin_age_sex_MeanScBlNLI_SCtol0.5_scDoubleFalse_median	0.815857	0.61887	0.717663	0.861627	0.757841	0.754372	0.641089	0.526832	0.686786	0.904391	2.42915	0.354676	0.754052	1.41504	0.571669
Twin_age_sex_MeanScBlNLI_SCtol0.5_scDoubleFalse_mean	0.815857	0.61887	0.717663	0.861627	0.757841	0.754372	0.641089	0.526832	0.686786	0.904391	2.42915	0.354676	0.754052	1.41504	0.571669
Twin_age_sex_aisa_nli_NN_MS_SS_KNN_3_ClosestTwin__mean	0.833228	0.541857	0.572027	0.766146	0.612757	0.665203	0.619259	0.533838	0.566786	0.801051	1.89209	0.344306	0.750716	1.30846	0.560107
Twin_age_sex_aisa_nli_NN_MS_SS_KNN_3_ClosestTwin__median	0.833228	0.541857	0.572027	0.766146	0.612757	0.665203	0.619259	0.533838	0.566786	0.801051	1.89209	0.344306	0.750716	1.30846	0.560107
Twin_aisa_NN_MS_SS_KNN_3_ClosestTwin__median	0.874139	0.607623	0.591002	0.796131	0.676749	0.709129	0.626143	0.581547	0.553125	0.791897	1.81921	0.346867	0.748758	1.28735	0.572438
Twin_aisa_NN_MS_SS_KNN_3_ClosestTwin__mean	0.874139	0.607623	0.591002	0.796131	0.676749	0.709129	0.626143	0.581547	0.553125	0.791897	1.81921	0.346867	0.748758	1.28735	0.572438
Twin_age_sex_aisa_NN_MS_SS_KNN_3_ClosestTwin__mean	0.856214	0.572197	0.587013	0.788484	0.67567	0.695916	0.601386	0.512821	0.556652	0.811752	1.88137	0.347321	0.747765	1.29561	0.56619
Twin_age_sex_aisa_NN_MS_SS_KNN_3_ClosestTwin__median	0.856214	0.572197	0.587013	0.788484	0.67567	0.695916	0.601386	0.512821	0.556652	0.811752	1.88137	0.347321	0.747765	1.29561	0.56619
Twin_age_sex_NN_MS_SS_KNN_3_ClosestTwin__mean	0.826343	0.520029	0.568964	0.774407	0.677803	0.673509	0.608709	0.534819	0.592134	0.780888	1.80493	0.350177	0.745988	1.29321	0.566607
Twin_age_sex_NN_MS_SS_KNN_3_ClosestTwin__median	0.826343	0.520029	0.568964	0.774407	0.677803	0.673509	0.608709	0.534819	0.592134	0.780888	1.80493	0.350177	0.745988	1.29321	0.566607
Twin_NN_MS_KNN_3_ClosestTwin__mean	0.760966	0.571183	0.63104	0.763003	0.657541	0.676747	0.593926	0.515273	0.678705	0.812109	2.14443	0.345988	0.744576	1.34107	0.566119
Twin_NN_MS_KNN_3_ClosestTwin__median	0.760966	0.571183	0.63104	0.763003	0.657541	0.676747	0.593926	0.515273	0.678705	0.812109	2.14443	0.345988	0.744576	1.34107	0.566119
Twin_aisa_RMSEblNLI__mean	0.880476	0.701726	0.612952	0.814906	0.534063	0.708825	0.503713	0.528093	0.606875	0.800271	2.11487	0.34589	0.741121	1.33482	0.568123
Twin_aisa_RMSEblNLI__median	0.880476	0.701726	0.612952	0.814906	0.534063	0.708825	0.503713	0.528093	0.606875	0.800271	2.11487	0.34589	0.741121	1.33482	0.568123
Twin_age_sex_aisa_MeanScBlNLI_SCtol0.5_scDoubleFalse_mean	0.90126	0.715841	0.778778	0.895597	0.77372	0.813039	0.59074	0.508057	0.699196	0.911106	2.39962	0.354132	0.740877	1.38866	0.571308
Twin_age_sex_aisa_MeanScBlNLI_SCtol0.5_scDoubleFalse_median	0.90126	0.715841	0.778778	0.895597	0.77372	0.813039	0.59074	0.508057	0.699196	0.911106	2.39962	0.354132	0.740877	1.38866	0.571308
Twin_aisa_nli_NN_MS_SS_KNN_3_ClosestTwin__median	0.861913	0.582885	0.578671	0.784718	0.655073	0.692652	0.611042	0.556396	0.53125	0.785033	1.79376	0.345374	0.738168	1.27603	0.567639
Twin_aisa_nli_NN_MS_SS_KNN_3_ClosestTwin__mean	0.861913	0.582885	0.578671	0.784718	0.655073	0.692652	0.611042	0.556396	0.53125	0.785033	1.79376	0.345374	0.738168	1.27603	0.567639
Twin_NN_MS_SS_KNN_3_ClosestTwin__mean	0.850689	0.564104	0.583081	0.760899	0.678194	0.687393	0.644133	0.592196	0.618036	0.792001	1.8399	0.347064	0.73474	1.26977	0.568421
Twin_NN_MS_SS_KNN_3_ClosestTwin__median	0.850689	0.564104	0.583081	0.760899	0.678194	0.687393	0.644133	0.592196	0.618036	0.792001	1.8399	0.347064	0.73474	1.26977	0.568421
Twin_age_sex_LEMS_SCtol5_scDoubleFalse_median	0.784986	0.655021	0.687682	0.8336	0.72332	0.736922	0.600271	0.447247	0.680848	0.913676	2.51914	0.355219	0.734353	1.40418	0.57203
Twin_age_sex_LEMS_SCtol5_scDoubleFalse_mean	0.784986	0.655021	0.687682	0.8336	0.72332	0.736922	0.600271	0.447247	0.680848	0.913676	2.51914	0.355219	0.734353	1.40418	0.57203
Twin_age_sex_nli_NN_MS_SS_KNN_3_ClosestTwin__mean	0.791937	0.510158	0.543508	0.746755	0.599423	0.638356	0.609388	0.49965	0.62949	0.754835	1.69736	0.351017	0.730179	1.27448	0.563717
Twin_age_sex_nli_NN_MS_SS_KNN_3_ClosestTwin__median	0.791937	0.510158	0.543508	0.746755	0.599423	0.638356	0.609388	0.49965	0.62949	0.754835	1.69736	0.351017	0.730179	1.27448	0.563717
Twin_RMSEblNLI__median	0.790659	0.603871	0.63163	0.802669	0.531534	0.672073	0.563826	0.552753	0.681473	0.818243	2.19622	0.345858	0.725165	1.31878	0.567521
Twin_RMSEblNLI__mean	0.790659	0.603871	0.63163	0.802669	0.531534	0.672073	0.563826	0.552753	0.681473	0.818243	2.19622	0.345858	0.725165	1.31878	0.567521
Twin_age_sex_aisa_LEMS_SCtol5_scDoubleFalse_mean	0.892083	0.750221	0.761697	0.888121	0.742594	0.806943	0.536739	0.466092	0.696384	0.915081	2.43257	0.354132	0.719622	1.37372	0.571308
Twin_age_sex_aisa_LEMS_SCtol5_scDoubleFalse_median	0.892083	0.750221	0.761697	0.888121	0.742594	0.806943	0.536739	0.466092	0.696384	0.915081	2.43257	0.354132	0.719622	1.37372	0.571308
Twin_nli_NN_MS_SS_KNN_3_ClosestTwin__mean	0.84582	0.558477	0.563093	0.750869	0.673592	0.67837	0.641176	0.591168	0.584152	0.762505	1.73707	0.343887	0.719399	1.25153	0.564758
Twin_nli_NN_MS_SS_KNN_3_ClosestTwin__median	0.84582	0.558477	0.563093	0.750869	0.673592	0.67837	0.641176	0.591168	0.584152	0.762505	1.73707	0.343887	0.719399	1.25153	0.564758
Twin_MeanScBlNLI_SCtol0.5_scDoubleFalse_mean	0.79614	0.631991	0.682496	0.867732	0.875112	0.770694	0.549866	0.564803	0.713214	0.894729	2.35576	0.35492	0.675437	1.33726	0.571549
Twin_MeanScBlNLI_SCtol0.5_scDoubleFalse_median	0.79614	0.631991	0.682496	0.867732	0.875112	0.770694	0.549866	0.564803	0.713214	0.894729	2.35576	0.35492	0.675437	1.33726	0.571549
Twin_aisa_MeanScBlNLI_SCtol0.5_scDoubleFalse_mean	0.902098	0.74045	0.747045	0.913934	0.855418	0.831789	0.533751	0.406333	0.70058	0.913833	2.38542	0.35492	0.668982	1.32465	0.571549
Twin_aisa_MeanScBlNLI_SCtol0.5_scDoubleFalse_median	0.902098	0.74045	0.747045	0.913934	0.855418	0.831789	0.533751	0.406333	0.70058	0.913833	2.38542	0.35492	0.668982	1.32465	0.571549
Twin_aisa_LEMS_SCtol5_scDoubleFalse_median	0.854587	0.658442	0.73803	0.894045	0.817003	0.792421	0.236519	0.2445	0.681696	0.917008	2.39871	0.35492	0.572592	1.22806	0.571549
Twin_aisa_LEMS_SCtol5_scDoubleFalse_mean	0.854587	0.658442	0.73803	0.894045	0.817003	0.792421	0.236519	0.2445	0.681696	0.917008	2.39871	0.35492	0.572592	1.22806	0.571549
Twin_LEMS_SCtol5_scDoubleFalse_median	0.657589	0.487694	0.582949	0.803199	0.834526	0.673191	0.230738	0.249264	0.70375	0.881711	2.39562	0.35492	0.519389	1.20976	0.571549
Twin_LEMS_SCtol5_scDoubleFalse_mean	0.657589	0.487694	0.582949	0.803199	0.834526	0.673191	0.230738	0.249264	0.70375	0.881711	2.39562	0.35492	0.519389	1.20976	0.571549
