## Supplementary material for "An unsupervised machine learning approach to predict recovery from traumatic spinal cord injury": Table S2

### Sheet: Sheet 1 - df_functional_all_Syg
Table S2
Model names are save as follows: "Twin_" + optionsl reference pool subgrouping (age_sex, aisa, nli) + similarity metric (LEMS, MeanScBlNLI, RMSE, NN_MS, NN_MS_SS) + agglomeration type (mean, median)
	AIS A - ROCAUC (1vsRest)	AIS B - ROCAUC (1vsRest)	AIS C - ROCAUC (1vsRest)	AIS D - ROCAUC (1vsRest)	AIS E ROCAUC (1vsRest)	ROCAUC Mean all AIS grades (1vsRest)	AIS A ROCAUC min1impr	AIS B ROCAUC min1impr	AIS C ROCAUC min1impr	Walker rocAUC	Walker relAUPRC	Walker prev
Twin_age_sex_aisa_nli_NN_MS_SS_KNN_3__mean	0.79554	0.579173	0.54113	0.835338	0.481108	0.646458	0.550538	0.310345	0.796269	0.806677	2.81549	0.238443
Twin_age_sex_aisa_nli_MeanScBlNLI_SCtol0.5_scDoubleFalse_median	0.834711	0.627831	0.528375	0.914264	0.452141	0.671465	0.61129	0.343813	0.558955	0.915461	3.21381	0.237164
Twin_age_sex_nli_NN_MS_SS_KNN_20__mean	0.691093	0.604348	0.515424	0.749459	0.410579	0.594181	0.536146	0.510142	0.815672	0.775429	2.64839	0.238443
Twin_age_sex_aisa_nli_NN_MS_KNN_20__median	0.829824	0.630757	0.573312	0.916173	0.429471	0.675908	0.598263	0.267748	0.776866	0.900975	3.35588	0.238443
Twin_age_sex_nli_LEMS_SCtol5_scDoubleFalse_median	0.711784	0.648846	0.55471	0.796424	0.370277	0.616408	0.620802	0.292089	0.885075	0.797438	2.87022	0.236585
Twin_aisa_RMSEblNLI__median	0.85696	0.606334	0.636617	0.837215	0.392947	0.666015	0.598759	0.404665	0.661194	0.659283	2.5121	0.236585
Twin_LEMS_SCtol5_scDoubleFalse_median	0.698492	0.60577	0.500392	0.848463	0.7267	0.675964	0.516129	0.5	0.897015	0.854714	3.23927	0.238443
Twin_age_sex_nli_NN_MS_KNN_20__mean	0.653995	0.579495	0.516013	0.693267	0.404282	0.56941	0.589826	0.465517	0.641791	0.674415	1.99435	0.238443
Twin_NN_MS_KNN_3__median	0.646043	0.482206	0.44062	0.74868	0.483627	0.560235	0.560753	0.400609	0.723881	0.691465	2.19899	0.238443
Twin_age_sex_aisa_nli_NN_MS_KNN_10__mean	0.804887	0.60577	0.537166	0.890384	0.443325	0.656307	0.548346	0.235294	0.758209	0.865749	3.16287	0.238443
Twin_NN_MS_SS_KNN_20__mean	0.767839	0.57971	0.517975	0.859393	0.707809	0.686545	0.53292	0.528398	0.839552	0.866581	3.36679	0.238443
Twin_age_sex_NN_MS_KNN_10__mean	0.697739	0.519485	0.542151	0.769107	0.453401	0.596376	0.586435	0.508114	0.757463	0.749429	2.46718	0.238443
Twin_NN_MS_KNN_3_ClosestTwin__median	0.685754	0.512534	0.430573	0.694619	0.489924	0.562681	0.599173	0.438134	0.686567	0.606143	1.97884	0.232673
Twin_age_sex_NN_MS_KNN_10__median	0.697739	0.519485	0.542151	0.769107	0.453401	0.596376	0.586435	0.508114	0.757463	0.749429	2.46718	0.238443
Twin_aisa_nli_NN_MS_KNN_10__mean	0.846709	0.605421	0.548195	0.931781	0.439547	0.67433	0.582465	0.395538	0.747761	0.853932	3.015	0.238443
Twin_age_sex_NN_MS_SS_KNN_3_ClosestTwin__mean	0.724937	0.526329	0.564874	0.718134	0.492443	0.605343	0.543093	0.615619	0.761194	0.702016	2.2018	0.235732
Twin_aisa_nli_NN_MS_SS_KNN_20__mean	0.84995	0.682313	0.566484	0.940833	0.435768	0.69507	0.560091	0.465517	0.847015	0.902996	3.2532	0.238443
Twin_age_sex_aisa_NN_MS_KNN_10__median	0.852814	0.613392	0.591209	0.943919	0.45466	0.691199	0.569438	0.416836	0.792537	0.927218	3.49212	0.238443
Twin_age_sex_aisa_MeanScBlNLI_SCtol0.5_scDoubleFalse_median	0.87407	0.665405	0.643289	0.951174	0.667506	0.760289	0.621216	0.443205	0.641791	0.93532	3.57082	0.238443
Twin_nli_NN_MS_KNN_3__mean	0.634246	0.50628	0.449922	0.726772	0.487406	0.560925	0.582506	0.444219	0.788806	0.695595	2.07964	0.239024
Twin_age_sex_aisa_LEMS_SCtol5_scDoubleFalse_mean	0.866181	0.66248	0.65259	0.944269	0.292191	0.683542	0.601282	0.523327	0.806716	0.945442	3.74482	0.238443
Twin_age_sex_aisa_RMSEblNLI__median	0.829862	0.565164	0.535793	0.750334	0.440806	0.624392	0.550827	0.495943	0.503731	0.662465	2.39181	0.225248
Twin_age_sex_nli_NN_MS_KNN_3_ClosestTwin__mean	0.619987	0.507537	0.518024	0.641632	0.487374	0.554911	0.566212	0.574037	0.719403	0.6535	1.81196	0.235149
Twin_LEMS_SCtol5_scDoubleFalse_mean	0.698492	0.60577	0.500392	0.848463	0.7267	0.675964	0.516129	0.5	0.897015	0.854714	3.23927	0.238443
Twin_nli_NN_MS_SS_KNN_10__median	0.772274	0.56876	0.512166	0.821449	0.462217	0.627373	0.5567	0.536511	0.794776	0.835691	3.04906	0.238443
Twin_age_sex_aisa_nli_LEMS_SCtol5_scDoubleFalse_median	0.836106	0.641358	0.600432	0.927676	0.415617	0.684238	0.631638	0.267748	0.820896	0.903122	3.50418	0.234719
Twin_age_sex_nli_LEMS_SCtol5_scDoubleFalse_mean	0.711784	0.648846	0.55471	0.796424	0.370277	0.616408	0.620802	0.292089	0.885075	0.797438	2.87022	0.236585
Twin_NN_MS_SS_KNN_3__mean	0.758291	0.542217	0.555338	0.787801	0.739924	0.676714	0.568114	0.496957	0.820149	0.791468	2.73752	0.238443
Twin_age_sex_aisa_nli_NN_MS_KNN_3_ClosestTwin__mean	0.725265	0.541532	0.521566	0.771895	0.491162	0.610284	0.478164	0.397566	0.626119	0.720236	2.22078	0.235294
Twin_age_sex_MeanScBlNLI_SCtol0.5_scDoubleFalse_median	0.756545	0.536473	0.570958	0.820654	0.889169	0.71476	0.629239	0.418864	0.703731	0.849139	2.97838	0.238443
Twin_NN_MS_KNN_20__mean	0.695842	0.610199	0.455612	0.756571	0.703401	0.644325	0.596443	0.446247	0.74403	0.67655	2.42469	0.238443
Twin_nli_NN_MS_KNN_20__mean	0.672965	0.589882	0.450706	0.750286	0.414358	0.575639	0.574483	0.388438	0.741045	0.723006	2.26146	0.238443
Twin_NN_MS_KNN_20__median	0.695842	0.610199	0.455612	0.756571	0.703401	0.644325	0.596443	0.446247	0.74403	0.67655	2.42469	0.238443
Twin_RMSEblNLI__mean	0.685176	0.592593	0.524843	0.712167	0.374055	0.577767	0.560918	0.414807	0.774627	0.564338	2.25246	0.238443
Twin_age_sex_aisa_nli_NN_MS_SS_KNN_10__median	0.822136	0.623027	0.538893	0.909078	0.459698	0.670566	0.549586	0.296146	0.786567	0.907397	3.39771	0.238443
Twin_age_sex_nli_NN_MS_KNN_3__median	0.608216	0.511487	0.509066	0.697308	0.481108	0.561437	0.553267	0.623732	0.712687	0.69735	1.9452	0.238443
Twin_age_sex_nli_NN_MS_SS_KNN_10__median	0.713028	0.624208	0.542622	0.77808	0.450882	0.621764	0.520885	0.484787	0.84403	0.807459	2.8623	0.238443
Twin_nli_LEMS_SCtol5_scDoubleFalse_median	0.728065	0.669538	0.478454	0.802596	0.25063	0.585857	0.607734	0.390467	0.912687	0.761639	2.79335	0.238443
Twin_aisa_NN_MS_SS_KNN_3_ClosestTwin__median	0.788003	0.515137	0.600824	0.806987	0.746222	0.691435	0.527709	0.420892	0.75597	0.714488	2.19983	0.230576
Twin_aisa_LEMS_SCtol5_scDoubleFalse_median	0.841834	0.646296	0.62708	0.952861	0.498111	0.713236	0.516129	0.5	0.897015	0.933136	3.64415	0.238443
Twin_aisa_nli_NN_MS_KNN_10__median	0.846709	0.605421	0.548195	0.931781	0.439547	0.67433	0.582465	0.395538	0.747761	0.853932	3.015	0.238443
Twin_age_sex_LEMS_SCtol5_scDoubleFalse_median	0.703216	0.573296	0.573705	0.840874	0.528338	0.643886	0.596567	0.502028	0.884328	0.866972	3.3557	0.238443
Twin_aisa_nli_NN_MS_SS_KNN_3__median	0.85691	0.59423	0.579474	0.903955	0.489924	0.684899	0.619479	0.475659	0.879104	0.777792	2.52553	0.238443
Twin_age_sex_NN_MS_SS_KNN_10__mean	0.757513	0.557864	0.543289	0.825124	0.455919	0.627942	0.539206	0.53854	0.788806	0.839359	3.16517	0.238443
Twin_age_sex_aisa_nli_NN_MS_SS_KNN_3_ClosestTwin__median	0.719632	0.521785	0.517324	0.762271	0.489873	0.602177	0.49727	0.501014	0.8	0.729745	2.27795	0.236318
Twin_NN_MS_SS_KNN_20__median	0.767839	0.57971	0.517975	0.859393	0.707809	0.686545	0.53292	0.528398	0.839552	0.866581	3.36679	0.238443
Twin_age_sex_nli_NN_MS_KNN_3_ClosestTwin__median	0.619987	0.507537	0.518024	0.641632	0.487374	0.554911	0.566212	0.574037	0.719403	0.6535	1.81196	0.235149
Twin_aisa_nli_RMSEblNLI__median	0.834562	0.605593	0.508776	0.836558	0.486111	0.65432	0.576031	0.445233	0.662687	0.722869	2.40692	0.234568
Twin_aisa_NN_MS_KNN_10__median	0.867864	0.639962	0.601923	0.937126	0.722922	0.75396	0.620968	0.375254	0.81791	0.847281	3.10137	0.238443
Twin_NN_MS_SS_KNN_3_ClosestTwin__mean	0.696985	0.537225	0.575667	0.731068	0.745592	0.657307	0.511166	0.510142	0.768657	0.702846	2.18748	0.236318
Twin_nli_NN_MS_SS_KNN_3__mean	0.752927	0.473054	0.573391	0.792955	0.489924	0.61645	0.580314	0.469574	0.822388	0.7745	2.6191	0.238443
Twin_aisa_nli_NN_MS_KNN_3_ClosestTwin__mean	0.803149	0.577573	0.520858	0.807375	0.494949	0.640781	0.530346	0.518256	0.694776	0.676995	2.10821	0.233251
Twin_nli_LEMS_SCtol5_scDoubleFalse_mean	0.728065	0.669538	0.478454	0.802596	0.25063	0.585857	0.607734	0.390467	0.912687	0.761639	2.79335	0.238443
Twin_nli_NN_MS_KNN_20__median	0.672965	0.589882	0.450706	0.750286	0.414358	0.575639	0.574483	0.388438	0.741045	0.723006	2.26146	0.238443
Twin_nli_MeanScBlNLI_SCtol0.5_scDoubleFalse_median	0.74657	0.599919	0.454631	0.808181	0.313602	0.584581	0.645285	0.397566	0.685075	0.82671	2.64272	0.238443
Twin_age_sex_aisa_NN_MS_SS_KNN_3__median	0.847588	0.582931	0.555141	0.849688	0.479849	0.663039	0.571133	0.543611	0.699254	0.840451	3.05037	0.238443
Twin_aisa_nli_NN_MS_SS_KNN_3_ClosestTwin__median	0.766919	0.523579	0.555254	0.837268	0.496212	0.635846	0.521381	0.462475	0.719403	0.698641	2.12556	0.22335
Twin_age_sex_aisa_NN_MS_KNN_10__mean	0.852814	0.613392	0.591209	0.943919	0.45466	0.691199	0.569438	0.416836	0.792537	0.927218	3.49212	0.238443
Twin_age_sex_nli_NN_MS_SS_KNN_3_ClosestTwin__mean	0.653295	0.477498	0.531248	0.694399	0.492424	0.569773	0.46861	0.588235	0.662687	0.671087	1.85244	0.235732
Twin_age_sex_aisa_NN_MS_SS_KNN_10__mean	0.847638	0.617391	0.626962	0.921869	0.719144	0.746601	0.547477	0.517241	0.75597	0.938009	3.63269	0.238443
Twin_aisa_NN_MS_SS_KNN_3__median	0.850214	0.600537	0.58544	0.887123	0.738035	0.73227	0.59024	0.46856	0.846269	0.802781	2.78419	0.238443
Twin_aisa_NN_MS_KNN_3__median	0.846269	0.608105	0.583673	0.885802	0.482368	0.681244	0.573697	0.462475	0.776866	0.763187	2.43934	0.238443
Twin_age_sex_aisa_NN_MS_SS_KNN_20__median	0.856972	0.642941	0.631554	0.942169	0.705919	0.755911	0.571133	0.590264	0.73806	0.946192	3.75854	0.238443
Twin_aisa_NN_MS_SS_KNN_3_ClosestTwin__mean	0.788003	0.515137	0.600824	0.806987	0.746222	0.691435	0.527709	0.420892	0.75597	0.714488	2.19983	0.230576
Twin_aisa_NN_MS_SS_KNN_10__mean	0.857324	0.626409	0.616758	0.925799	0.730479	0.751354	0.588751	0.514199	0.808955	0.901431	3.39005	0.238443
Twin_age_sex_RMSEblNLI__median	0.696043	0.606924	0.573666	0.644887	0.437028	0.591709	0.582548	0.501014	0.631343	0.587413	2.16915	0.229064
Twin_aisa_nli_NN_MS_SS_KNN_10__median	0.847048	0.634729	0.559498	0.930715	0.465995	0.687597	0.570761	0.425963	0.834328	0.867934	3.0683	0.238443
Twin_age_sex_nli_RMSEblNLI__median	0.683844	0.573913	0.49168	0.636312	0.489924	0.575135	0.594996	0.322515	0.664925	0.648281	2.02078	0.226933
Twin_age_sex_aisa_NN_MS_KNN_3__median	0.824736	0.551449	0.604003	0.872343	0.483627	0.667232	0.526468	0.41785	0.636567	0.804248	2.61935	0.238443
Twin_nli_NN_MS_SS_KNN_3_ClosestTwin__mean	0.669419	0.508317	0.569146	0.757363	0.496212	0.600091	0.502978	0.505071	0.820896	0.717865	2.27843	0.233083
Twin_aisa_RMSEblNLI__mean	0.85696	0.606334	0.636617	0.837215	0.392947	0.666015	0.598759	0.404665	0.661194	0.659283	2.5121	0.236585
Twin_age_sex_LEMS_SCtol5_scDoubleFalse_mean	0.703216	0.573296	0.573705	0.840874	0.528338	0.643886	0.596567	0.502028	0.884328	0.866972	3.3557	0.238443
Twin_NN_MS_KNN_3_ClosestTwin__mean	0.685754	0.512534	0.430573	0.694619	0.489924	0.562681	0.599173	0.438134	0.686567	0.606143	1.97884	0.232673
Twin_age_sex_NN_MS_SS_KNN_10__median	0.757513	0.557864	0.543289	0.825124	0.455919	0.627942	0.539206	0.53854	0.788806	0.839359	3.16517	0.238443
Twin_nli_NN_MS_SS_KNN_20__mean	0.755716	0.629683	0.490306	0.844947	0.425693	0.629269	0.538792	0.570994	0.819403	0.856752	3.1611	0.238443
Twin_age_sex_aisa_nli_NN_MS_SS_KNN_3_ClosestTwin__mean	0.719632	0.521785	0.517324	0.762271	0.489873	0.602177	0.49727	0.501014	0.8	0.729745	2.27795	0.236318
Twin_aisa_NN_MS_KNN_20__mean	0.860704	0.642136	0.586617	0.945494	0.70403	0.747796	0.602936	0.300203	0.81194	0.920861	3.44662	0.238443
Twin_age_sex_nli_NN_MS_SS_KNN_3__mean	0.719384	0.560896	0.510871	0.774548	0.478589	0.608858	0.538751	0.506085	0.759701	0.747522	2.33133	0.238443
Twin_aisa_MeanScBlNLI_SCtol0.5_scDoubleFalse_median	0.87294	0.675631	0.628846	0.947499	0.625315	0.750046	0.620389	0.520284	0.685075	0.923323	3.54756	0.238443
Twin_age_sex_aisa_nli_NN_MS_KNN_3_ClosestTwin__median	0.725265	0.541532	0.521566	0.771895	0.491162	0.610284	0.478164	0.397566	0.626119	0.720236	2.22078	0.235294
Twin_age_sex_nli_NN_MS_KNN_20__median	0.653995	0.579495	0.516013	0.693267	0.404282	0.56941	0.589826	0.465517	0.641791	0.674415	1.99435	0.238443
Twin_age_sex_aisa_nli_NN_MS_SS_KNN_20__mean	0.835603	0.622974	0.547567	0.919292	0.442065	0.6735	0.584243	0.273834	0.765672	0.913298	3.43313	0.238443
Twin_age_sex_aisa_NN_MS_SS_KNN_3_ClosestTwin__median	0.787148	0.534702	0.563736	0.771653	0.489924	0.629433	0.548139	0.511156	0.738806	0.75697	2.55068	0.23
Twin_aisa_NN_MS_SS_KNN_20__median	0.838907	0.636393	0.60157	0.942694	0.715995	0.747112	0.510877	0.536511	0.8	0.927251	3.56441	0.238443
Twin_nli_NN_MS_KNN_3_ClosestTwin__mean	0.642534	0.497685	0.468792	0.690214	0.494949	0.558835	0.570377	0.493915	0.706716	0.631884	1.85604	0.235
Twin_age_sex_aisa_nli_RMSEblNLI__median	0.764422	0.522571	0.502159	0.767341	0.493703	0.610039	0.51952	0.375254	0.571642	0.73277	2.33094	0.225248
Twin_age_sex_NN_MS_KNN_3__median	0.64892	0.486366	0.493642	0.72445	0.482368	0.567149	0.551696	0.603448	0.695522	0.689281	2.09121	0.238443
Twin_NN_MS_KNN_3__mean	0.646043	0.482206	0.44062	0.74868	0.483627	0.560235	0.560753	0.400609	0.723881	0.691465	2.19899	0.238443
Twin_age_sex_nli_MeanScBlNLI_SCtol0.5_scDoubleFalse_median	0.719585	0.621229	0.504003	0.789073	0.410579	0.608894	0.642266	0.361055	0.79403	0.801588	2.8028	0.236585
Twin_age_sex_nli_NN_MS_SS_KNN_3_ClosestTwin__median	0.653295	0.477498	0.531248	0.694399	0.492424	0.569773	0.46861	0.588235	0.662687	0.671087	1.85244	0.235732
Twin_age_sex_nli_NN_MS_KNN_10__median	0.65505	0.561111	0.523666	0.724593	0.437028	0.580289	0.565633	0.503043	0.823134	0.726315	2.23173	0.238443
Twin_aisa_nli_NN_MS_KNN_3_ClosestTwin__median	0.803149	0.577573	0.520858	0.807375	0.494949	0.640781	0.530346	0.518256	0.694776	0.676995	2.10821	0.233251
Twin_aisa_NN_MS_SS_KNN_10__median	0.857324	0.626409	0.616758	0.925799	0.730479	0.751354	0.588751	0.514199	0.808955	0.901431	3.39005	0.238443
Twin_age_sex_NN_MS_KNN_3__mean	0.64892	0.486366	0.493642	0.72445	0.482368	0.567149	0.551696	0.603448	0.695522	0.689281	2.09121	0.238443
Twin_age_sex_aisa_LEMS_SCtol5_scDoubleFalse_median	0.866181	0.66248	0.65259	0.944269	0.292191	0.683542	0.601282	0.523327	0.806716	0.945442	3.74482	0.238443
Twin_MeanScBlNLI_SCtol0.5_scDoubleFalse_median	0.761457	0.544686	0.533477	0.823549	0.746851	0.682004	0.625641	0.408722	0.677612	0.849954	2.99835	0.238443
Twin_age_sex_aisa_nli_NN_MS_SS_KNN_10__mean	0.822136	0.623027	0.538893	0.909078	0.459698	0.670566	0.549586	0.296146	0.786567	0.907397	3.39771	0.238443
Twin_NN_MS_SS_KNN_3__median	0.758291	0.542217	0.555338	0.787801	0.739924	0.676714	0.568114	0.496957	0.820149	0.791468	2.73752	0.238443
Twin_aisa_NN_MS_KNN_10__mean	0.867864	0.639962	0.601923	0.937126	0.722922	0.75396	0.620968	0.375254	0.81791	0.847281	3.10137	0.238443
Twin_age_sex_nli_NN_MS_KNN_3__mean	0.608216	0.511487	0.509066	0.697308	0.481108	0.561437	0.553267	0.623732	0.712687	0.69735	1.9452	0.238443
Twin_aisa_nli_LEMS_SCtol5_scDoubleFalse_median	0.861847	0.691251	0.582653	0.940833	0.323678	0.680052	0.597808	0.410751	0.827612	0.855236	3.1442	0.238443
Twin_nli_NN_MS_SS_KNN_10__mean	0.772274	0.56876	0.512166	0.821449	0.462217	0.627373	0.5567	0.536511	0.794776	0.835691	3.04906	0.238443
Twin_aisa_LEMS_SCtol5_scDoubleFalse_mean	0.841834	0.646296	0.62708	0.952861	0.498111	0.713236	0.516129	0.5	0.897015	0.933136	3.64415	0.238443
Twin_RMSEblNLI__median	0.685176	0.592593	0.524843	0.712167	0.374055	0.577767	0.560918	0.414807	0.774627	0.564338	2.25246	0.238443
Twin_aisa_NN_MS_KNN_3_ClosestTwin__mean	0.824322	0.625201	0.594427	0.805874	0.489924	0.66795	0.567287	0.510142	0.619403	0.650732	2.31293	0.232099
Twin_age_sex_RMSEblNLI__mean	0.696043	0.606924	0.573666	0.644887	0.437028	0.591709	0.582548	0.501014	0.631343	0.587413	2.16915	0.229064
Twin_age_sex_aisa_nli_NN_MS_KNN_3__mean	0.765163	0.533441	0.540306	0.843165	0.47733	0.631881	0.505294	0.307302	0.735075	0.805389	2.54993	0.238443
Twin_MeanScBlNLI_SCtol0.5_scDoubleFalse_mean	0.761457	0.544686	0.533477	0.823549	0.746851	0.682004	0.625641	0.408722	0.677612	0.849954	2.99835	0.238443
Twin_aisa_nli_NN_MS_SS_KNN_20__median	0.84995	0.682313	0.566484	0.940833	0.435768	0.69507	0.560091	0.465517	0.847015	0.902996	3.2532	0.238443
Twin_age_sex_aisa_nli_LEMS_SCtol5_scDoubleFalse_mean	0.836106	0.641358	0.600432	0.927676	0.415617	0.684238	0.631638	0.267748	0.820896	0.903122	3.50418	0.234719
Twin_age_sex_NN_MS_SS_KNN_20__median	0.757563	0.576382	0.496625	0.839252	0.697733	0.673511	0.537593	0.488844	0.80597	0.860044	3.2688	0.238443
Twin_age_sex_nli_NN_MS_SS_KNN_3__median	0.719384	0.560896	0.510871	0.774548	0.478589	0.608858	0.538751	0.506085	0.759701	0.747522	2.33133	0.238443
Twin_aisa_NN_MS_SS_KNN_20__mean	0.838907	0.636393	0.60157	0.942694	0.715995	0.747112	0.510877	0.536511	0.8	0.927251	3.56441	0.238443
Twin_nli_RMSEblNLI__mean	0.686972	0.610225	0.464403	0.703099	0.484887	0.589917	0.606576	0.321501	0.790299	0.602759	2.12176	0.23399
Twin_age_sex_aisa_nli_NN_MS_SS_KNN_3__median	0.79554	0.579173	0.54113	0.835338	0.481108	0.646458	0.550538	0.310345	0.796269	0.806677	2.81549	0.238443
Twin_nli_NN_MS_SS_KNN_3__median	0.752927	0.473054	0.573391	0.792955	0.489924	0.61645	0.580314	0.469574	0.822388	0.7745	2.6191	0.238443
Twin_age_sex_NN_MS_KNN_3_ClosestTwin__mean	0.657224	0.460225	0.448666	0.615932	0.489924	0.534394	0.565509	0.55071	0.637313	0.622508	1.97517	0.23399
Twin_age_sex_aisa_NN_MS_SS_KNN_20__mean	0.856972	0.642941	0.631554	0.942169	0.705919	0.755911	0.571133	0.590264	0.73806	0.946192	3.75854	0.238443
Twin_age_sex_aisa_NN_MS_SS_KNN_10__median	0.847638	0.617391	0.626962	0.921869	0.719144	0.746601	0.547477	0.517241	0.75597	0.938009	3.63269	0.238443
Twin_age_sex_aisa_NN_MS_KNN_20__mean	0.842211	0.606227	0.584066	0.938733	0.416877	0.677623	0.52134	0.329615	0.702239	0.939688	3.62747	0.238443
Twin_age_sex_NN_MS_SS_KNN_3__median	0.753618	0.532931	0.57814	0.797569	0.47733	0.627918	0.567204	0.541582	0.820896	0.765893	2.55704	0.238443
Twin_aisa_nli_NN_MS_KNN_3__mean	0.828555	0.582448	0.510871	0.903653	0.482368	0.661579	0.547684	0.574037	0.774627	0.758574	2.43509	0.238443
Twin_NN_MS_SS_KNN_3_ClosestTwin__median	0.696985	0.537225	0.575667	0.731068	0.745592	0.657307	0.511166	0.510142	0.768657	0.702846	2.18748	0.236318
Twin_NN_MS_SS_KNN_10__median	0.781369	0.570344	0.585204	0.850818	0.728589	0.703265	0.58139	0.539554	0.845522	0.8598	3.26119	0.238443
Twin_aisa_NN_MS_SS_KNN_3__mean	0.850214	0.600537	0.58544	0.887123	0.738035	0.73227	0.59024	0.46856	0.846269	0.802781	2.78419	0.238443
Twin_nli_NN_MS_KNN_10__median	0.660302	0.558696	0.451374	0.739166	0.452141	0.572336	0.585649	0.524341	0.723134	0.713568	2.24175	0.238443
Twin_age_sex_aisa_RMSEblNLI__mean	0.829862	0.565164	0.535793	0.750334	0.440806	0.624392	0.550827	0.495943	0.503731	0.662465	2.39181	0.225248
Twin_age_sex_aisa_nli_MeanScBlNLI_SCtol0.5_scDoubleFalse_mean	0.834711	0.627831	0.528375	0.914264	0.452141	0.671465	0.61129	0.343813	0.558955	0.915461	3.21381	0.237164
Twin_age_sex_aisa_MeanScBlNLI_SCtol0.5_scDoubleFalse_mean	0.87407	0.665405	0.643289	0.951174	0.667506	0.760289	0.621216	0.443205	0.641791	0.93532	3.57082	0.238443
Twin_age_sex_NN_MS_SS_KNN_20__mean	0.757563	0.576382	0.496625	0.839252	0.697733	0.673511	0.537593	0.488844	0.80597	0.860044	3.2688	0.238443
Twin_aisa_NN_MS_KNN_20__median	0.860704	0.642136	0.586617	0.945494	0.70403	0.747796	0.602936	0.300203	0.81194	0.920861	3.44662	0.238443
Twin_aisa_nli_MeanScBlNLI_SCtol0.5_scDoubleFalse_median	0.87456	0.685078	0.511499	0.938733	0.38539	0.679052	0.639537	0.580122	0.598507	0.903778	3.28752	0.238443
Twin_NN_MS_KNN_10__median	0.705766	0.572491	0.450471	0.7472	0.70403	0.635992	0.618486	0.422921	0.682836	0.650143	2.231	0.238443
Twin_age_sex_aisa_nli_NN_MS_SS_KNN_20__median	0.835603	0.622974	0.547567	0.919292	0.442065	0.6735	0.584243	0.273834	0.765672	0.913298	3.43313	0.238443
Twin_nli_NN_MS_SS_KNN_20__median	0.755716	0.629683	0.490306	0.844947	0.425693	0.629269	0.538792	0.570994	0.819403	0.856752	3.1611	0.238443
Twin_age_sex_aisa_NN_MS_KNN_3__mean	0.824736	0.551449	0.604003	0.872343	0.483627	0.667232	0.526468	0.41785	0.636567	0.804248	2.61935	0.238443
Twin_NN_MS_KNN_10__mean	0.705766	0.572491	0.450471	0.7472	0.70403	0.635992	0.618486	0.422921	0.682836	0.650143	2.231	0.238443
Twin_age_sex_nli_RMSEblNLI__mean	0.683844	0.573913	0.49168	0.636312	0.489924	0.575135	0.594996	0.322515	0.664925	0.648281	2.02078	0.226933
Twin_nli_NN_MS_KNN_10__mean	0.660302	0.558696	0.451374	0.739166	0.452141	0.572336	0.585649	0.524341	0.723134	0.713568	2.24175	0.238443
Twin_age_sex_aisa_NN_MS_KNN_3_ClosestTwin__median	0.771985	0.526624	0.559576	0.764414	0.492443	0.623008	0.47804	0.446247	0.58806	0.694485	2.40894	0.232843
Twin_aisa_nli_NN_MS_KNN_20__median	0.848178	0.66927	0.524372	0.936712	0.405542	0.676815	0.571919	0.355984	0.668657	0.907348	3.20462	0.238443
Twin_age_sex_nli_NN_MS_SS_KNN_20__median	0.691093	0.604348	0.515424	0.749459	0.410579	0.594181	0.536146	0.510142	0.815672	0.775429	2.64839	0.238443
Twin_nli_RMSEblNLI__median	0.686972	0.610225	0.464403	0.703099	0.484887	0.589917	0.606576	0.321501	0.790299	0.602759	2.12176	0.23399
Twin_aisa_nli_NN_MS_SS_KNN_3__mean	0.85691	0.59423	0.579474	0.903955	0.489924	0.684899	0.619479	0.475659	0.879104	0.777792	2.52553	0.238443
Twin_age_sex_nli_MeanScBlNLI_SCtol0.5_scDoubleFalse_mean	0.719585	0.621229	0.504003	0.789073	0.410579	0.608894	0.642266	0.361055	0.79403	0.801588	2.8028	0.236585
Twin_aisa_nli_NN_MS_SS_KNN_3_ClosestTwin__mean	0.766919	0.523579	0.555254	0.837268	0.496212	0.635846	0.521381	0.462475	0.719403	0.698641	2.12556	0.22335
Twin_age_sex_MeanScBlNLI_SCtol0.5_scDoubleFalse_mean	0.756545	0.536473	0.570958	0.820654	0.889169	0.71476	0.629239	0.418864	0.703731	0.849139	2.97838	0.238443
Twin_aisa_nli_MeanScBlNLI_SCtol0.5_scDoubleFalse_mean	0.87456	0.685078	0.511499	0.938733	0.38539	0.679052	0.639537	0.580122	0.598507	0.903778	3.28752	0.238443
Twin_age_sex_aisa_NN_MS_SS_KNN_3__mean	0.847588	0.582931	0.555141	0.849688	0.479849	0.663039	0.571133	0.543611	0.699254	0.840451	3.05037	0.238443
Twin_age_sex_NN_MS_SS_KNN_3_ClosestTwin__median	0.724937	0.526329	0.564874	0.718134	0.492443	0.605343	0.543093	0.615619	0.761194	0.702016	2.2018	0.235732
Twin_aisa_nli_NN_MS_KNN_3__median	0.828555	0.582448	0.510871	0.903653	0.482368	0.661579	0.547684	0.574037	0.774627	0.758574	2.43509	0.238443
Twin_age_sex_aisa_nli_RMSEblNLI__mean	0.764422	0.522571	0.502159	0.767341	0.493703	0.610039	0.51952	0.375254	0.571642	0.73277	2.33094	0.225248
Twin_age_sex_aisa_NN_MS_KNN_20__median	0.842211	0.606227	0.584066	0.938733	0.416877	0.677623	0.52134	0.329615	0.702239	0.939688	3.62747	0.238443
Twin_age_sex_aisa_NN_MS_SS_KNN_3_ClosestTwin__mean	0.787148	0.534702	0.563736	0.771653	0.489924	0.629433	0.548139	0.511156	0.738806	0.75697	2.55068	0.23
Twin_aisa_MeanScBlNLI_SCtol0.5_scDoubleFalse_mean	0.87294	0.675631	0.628846	0.947499	0.625315	0.750046	0.620389	0.520284	0.685075	0.923323	3.54756	0.238443
Twin_nli_MeanScBlNLI_SCtol0.5_scDoubleFalse_mean	0.74657	0.599919	0.454631	0.808181	0.313602	0.584581	0.645285	0.397566	0.685075	0.82671	2.64272	0.238443
Twin_aisa_nli_NN_MS_SS_KNN_10__mean	0.847048	0.634729	0.559498	0.930715	0.465995	0.687597	0.570761	0.425963	0.834328	0.867934	3.0683	0.238443
Twin_aisa_nli_LEMS_SCtol5_scDoubleFalse_mean	0.861847	0.691251	0.582653	0.940833	0.323678	0.680052	0.597808	0.410751	0.827612	0.855236	3.1442	0.238443
Twin_aisa_nli_NN_MS_KNN_20__mean	0.848178	0.66927	0.524372	0.936712	0.405542	0.676815	0.571919	0.355984	0.668657	0.907348	3.20462	0.238443
Twin_age_sex_NN_MS_KNN_20__mean	0.706143	0.551476	0.491837	0.770921	0.424433	0.588962	0.600165	0.383367	0.704478	0.77582	2.69744	0.238443
Twin_aisa_NN_MS_KNN_3__mean	0.846269	0.608105	0.583673	0.885802	0.482368	0.681244	0.573697	0.462475	0.776866	0.763187	2.43934	0.238443
Twin_age_sex_nli_NN_MS_KNN_10__mean	0.65505	0.561111	0.523666	0.724593	0.437028	0.580289	0.565633	0.503043	0.823134	0.726315	2.23173	0.238443
Twin_age_sex_NN_MS_KNN_20__median	0.706143	0.551476	0.491837	0.770921	0.424433	0.588962	0.600165	0.383367	0.704478	0.77582	2.69744	0.238443
Twin_age_sex_aisa_nli_NN_MS_KNN_20__mean	0.829824	0.630757	0.573312	0.916173	0.429471	0.675908	0.598263	0.267748	0.776866	0.900975	3.35588	0.238443
Twin_NN_MS_SS_KNN_10__mean	0.781369	0.570344	0.585204	0.850818	0.728589	0.703265	0.58139	0.539554	0.845522	0.8598	3.26119	0.238443
Twin_aisa_nli_RMSEblNLI__mean	0.834562	0.605593	0.508776	0.836558	0.486111	0.65432	0.576031	0.445233	0.662687	0.722869	2.40692	0.234568
Twin_age_sex_aisa_NN_MS_KNN_3_ClosestTwin__mean	0.771985	0.526624	0.559576	0.764414	0.492443	0.623008	0.47804	0.446247	0.58806	0.694485	2.40894	0.232843
Twin_age_sex_NN_MS_SS_KNN_3__mean	0.753618	0.532931	0.57814	0.797569	0.47733	0.627918	0.567204	0.541582	0.820896	0.765893	2.55704	0.238443
Twin_nli_NN_MS_KNN_3__median	0.634246	0.50628	0.449922	0.726772	0.487406	0.560925	0.582506	0.444219	0.788806	0.695595	2.07964	0.239024
Twin_age_sex_aisa_nli_NN_MS_KNN_3__median	0.765163	0.533441	0.540306	0.843165	0.47733	0.631881	0.505294	0.307302	0.735075	0.805389	2.54993	0.238443
Twin_age_sex_aisa_nli_NN_MS_KNN_10__median	0.804887	0.60577	0.537166	0.890384	0.443325	0.656307	0.548346	0.235294	0.758209	0.865749	3.16287	0.238443
Twin_nli_NN_MS_KNN_3_ClosestTwin__median	0.642534	0.497685	0.468792	0.690214	0.494949	0.558835	0.570377	0.493915	0.706716	0.631884	1.85604	0.235
Twin_age_sex_nli_NN_MS_SS_KNN_10__mean	0.713028	0.624208	0.542622	0.77808	0.450882	0.621764	0.520885	0.484787	0.84403	0.807459	2.8623	0.238443
Twin_aisa_NN_MS_KNN_3_ClosestTwin__median	0.824322	0.625201	0.594427	0.805874	0.489924	0.66795	0.567287	0.510142	0.619403	0.650732	2.31293	0.232099
Twin_age_sex_NN_MS_KNN_3_ClosestTwin__median	0.657224	0.460225	0.448666	0.615932	0.489924	0.534394	0.565509	0.55071	0.637313	0.622508	1.97517	0.23399
Twin_nli_NN_MS_SS_KNN_3_ClosestTwin__median	0.669419	0.508317	0.569146	0.757363	0.496212	0.600091	0.502978	0.505071	0.820896	0.717865	2.27843	0.233083
cluster	0.802399	0.674047	0.584694	0.874364	0.38665	0.664431	0.478122	0.365112	0.839552	0.817468	3.16555	0.238443
best_model	0.692337	0.53744	0.451962	0.765766	0.483627	0.586226	0.56005	0.483773	0.738806	0.687821	2.07818	0.240196
